# Identification of B.1.346 lineage of SARS-CoV-2 in Japan: Genomic evidence of re-entry of Clade 20C

**DOI:** 10.1101/2021.01.29.21250798

**Authors:** Kodai Abe, Takako Shimura, Toshiki Takenouchi, Yuka W. Iwasaki, Hirotsugu Ishizu, Yoshifumi Uwamino, Shunsuke Uno, Jun Gotoh, Natsuo Tachikawa, Yuriko Takeuchi, Junpei Katayama, Hiroyuki Nozaki, Susumu Fujii, Shikou Seki, Morio Nakamura, Kazuhiro Uda, Takahiko Misumi, Jun Ishihara, Kenichiro Yamada, Toshio Kanai, Shinji Murai, Kazuhiro Araki, Tamotsu Ebihara, Haruhiko Shiomi, Naoki Hasegawa, Yuko Kitagawa, Masayuki Amagai, Makoto Suematsu, Kenjiro Kosaki

## Abstract

**Objectives:** Whole SARS-CoV-2 genome sequencing from COVID-19 patients is useful for infection control and regional trends evaluation. We report a lineage data collected from hospitals in the Kanto region of Japan.

**Methods:** We performed whole genome sequencing in specimens of 198 COVID-19 patients at 13 collaborating hospitals in the Kanto region. Phylogenetic analysis and fingerprinting of the nucleotide substitutions underwent to differentiate and classify the viral lineages.

**Results:** More than 90% of the strains belonged to Clade 20B and two lineages (B.1.1.284 and B.1.1.214) have been detected predominantly in the Kanto region. However, one sample from a COVID-19 patient in November 2020, belonged to the B.1.346 lineage of Clade 20C, which has been prevalent in western United States. The patient had no history of overseas travel and no contact with anyone who had travelled abroad, suggesting that this strain appeared likely to have been imported from western United States, across the strict quarantine barrier.

**Conclusion:** B.1.1.284 and B.1.1.214 have been identified predominantly in the Kanto region and B.1.346 of clade 20C in one patient was probably imported from western United States. These results illustrate that a decentralized network of hospitals can be significantly advantageous for monitoring regional molecular epidemiologic trends.

**Highlights:**

· Whole SARS-CoV-2 genome sequencing is useful for infection control
· B.1.1.284 and B.1.1.214 have been identified predominantly in the Kanto region
· B.1.346 of Clade 20C was detected in one COVID-19 patient in November
· Molecular genomic data sharing provides benefits to public health against COVID-19
