## Supplementary material for "Identification of B.1.346 lineage of SARS-CoV-2 in Japan: Genomic evidence of re-entry of Clade 20C": Acknowledgment table

### Sheet: metadata
We gratefully acknowledge the authors, originating and submitting laboratories of the sequences from GISAID’s EpiFlu™ Database on which this research is based. The list is detailed below.
All submitters of data may be contacted directly via www.gisaid.org
Accession ID	Virus name	submission date	Location	originating_lab	submitting_lab	authors
EPI_ISL_803879	Japan/Donner96/2020	2021-01-12	Asia/Japan/Kanto	Keio University School of Medicine	Keio University School of Medicine	Kenjiro Kosaki, et al.
EPI_ISL_437561	USA/CA-SR0249/2020	2020-03-17	North America/USA/Calfornia	Scripps Medical Laboratory	Andersen lab at Scripps Research	SEARCH Alliance San Diego with Michael Quigley et al
EPI_ISL_572080	USA/CA-QDX-1428/2020	2020-03-18	North America/USA/Calfornia	Quest Diagnostics	Quest Diagnostics	Rosenthal et al
EPI_ISL_604049	USA/MI-QDX-1748/2020	2020-03-18	North America/USA/Michigan	Quest Diagnostics	Quest Diagnostics	Rosenthal et al
EPI_ISL_445164	USA/CA-SR0310/2020	2020-03-21	North America/USA/Calfornia	Scripps Medical Laboratory	Andersen lab at Scripps Research	SEARCH Alliance San Diego with Michael Quigley et al
EPI_ISL_494617	USA/CA-ALSR-1461/2020	2020-03-23	North America/USA/Calfornia	Scripps Medical Laboratory	Andersen lab at Scripps Research	SEARCH Alliance San Diego with Michael Quigley et al
EPI_ISL_571500	USA/CA-QDX-807/2020	2020-03-23	North America/USA/Calfornia	Quest Diagnostics	Quest Diagnostics	Rosenthal et al
EPI_ISL_450191	USA/CA-SR0347/2020	2020-03-23	North America/USA/Calfornia	Scripps Medical Laboratory	Andersen lab at Scripps Research	SEARCH Alliance San Diego with Michael Quigley et al
EPI_ISL_494732	USA/CA-ALSR-1672/2020	2020-03-24	North America/USA/Calfornia	San Diego County Public Health Laboratory	Andersen lab at Scripps Research	SEARCH Alliance San Diego with Tracy Basler et al
EPI_ISL_571589	USA/CA-QDX-945/2020	2020-03-24	North America/USA/Calfornia	Quest Diagnostics	Quest Diagnostics	Rosenthal et al
EPI_ISL_437589	USA/CA-SR0192/2020	2020-03-24	North America/USA/Calfornia	Scripps Medical Laboratory	Andersen lab at Scripps Research	SEARCH Alliance San Diego with Michael Quigley et al
EPI_ISL_494612	USA/CA-ALSR-1452/2020	2020-03-27	North America/USA/Calfornia	Scripps Medical Laboratory	Andersen lab at Scripps Research	SEARCH Alliance San Diego with Michael Quigley et al
EPI_ISL_483299	USA/CA-ALSR-0682-SAN/2020	2020-03-28	North America/USA/Calfornia	UC San Diego Center for Advanced Laboratory Medicine	Andersen lab at Scripps Research	SEARCH Alliance San Diego with David Pride et al
EPI_ISL_494606	USA/CA-ALSR-1444/2020	2020-03-28	North America/USA/Calfornia	Scripps Medical Laboratory	Andersen lab at Scripps Research	SEARCH Alliance San Diego with Michael Quigley et al
EPI_ISL_494607	USA/CA-ALSR-1446/2020	2020-03-28	North America/USA/Calfornia	Scripps Medical Laboratory	Andersen lab at Scripps Research	SEARCH Alliance San Diego with Michael Quigley et al
EPI_ISL_483426	USA/CA-ALSR-0941-SAN/2020	2020-03-29	North America/USA/Calfornia	UC San Diego Center for Advanced Laboratory Medicine	Andersen lab at Scripps Research	SEARCH Alliance San Diego with David Pride et al
EPI_ISL_483201	USA/CA-ALSR-0524-SAN/2020	2020-03-30	North America/USA/Calfornia	UC San Diego Center for Advanced Laboratory Medicine	Andersen lab at Scripps Research	SEARCH Alliance San Diego with David Pride et al
EPI_ISL_483300	USA/CA-ALSR-0684-SAN/2020	2020-03-30	North America/USA/Calfornia	UC San Diego Center for Advanced Laboratory Medicine	Andersen lab at Scripps Research	SEARCH Alliance San Diego with David Pride et al
EPI_ISL_483313	USA/CA-ALSR-0704-SAN/2020	2020-03-30	North America/USA/Calfornia	UC San Diego Center for Advanced Laboratory Medicine	Andersen lab at Scripps Research	SEARCH Alliance San Diego with David Pride et al
EPI_ISL_483371	USA/CA-ALSR-0805-SAN/2020	2020-03-30	North America/USA/Calfornia	UC San Diego Center for Advanced Laboratory Medicine	Andersen lab at Scripps Research	SEARCH Alliance San Diego with David Pride et al
EPI_ISL_483372	USA/CA-ALSR-0806-SAN/2020	2020-03-30	North America/USA/Calfornia	UC San Diego Center for Advanced Laboratory Medicine	Andersen lab at Scripps Research	SEARCH Alliance San Diego with David Pride et al
EPI_ISL_483374	USA/CA-ALSR-0810-SAN/2020	2020-03-30	North America/USA/Calfornia	UC San Diego Center for Advanced Laboratory Medicine	Andersen lab at Scripps Research	SEARCH Alliance San Diego with David Pride et al
EPI_ISL_483435	USA/CA-ALSR-0976-SAN/2020	2020-03-30	North America/USA/Calfornia	UC San Diego Center for Advanced Laboratory Medicine	Andersen lab at Scripps Research	SEARCH Alliance San Diego with David Pride et al
EPI_ISL_483167	USA/CA-ALSR-0477-SAN/2020	2020-03-31	North America/USA/Calfornia	UC San Diego Center for Advanced Laboratory Medicine	Andersen lab at Scripps Research	SEARCH Alliance San Diego with David Pride et al
EPI_ISL_483388	USA/CA-ALSR-0832-SAN/2020	2020-03-31	North America/USA/Calfornia	UC San Diego Center for Advanced Laboratory Medicine	Andersen lab at Scripps Research	SEARCH Alliance San Diego with David Pride et al
EPI_ISL_483392	USA/CA-ALSR-0837-SAN/2020	2020-03-31	North America/USA/Calfornia	UC San Diego Center for Advanced Laboratory Medicine	Andersen lab at Scripps Research	SEARCH Alliance San Diego with David Pride et al
EPI_ISL_730153	USA/CA-ALSR-4805/2020	2020-04-01	North America/USA/Calfornia	Scripps Medical Laboratory	Andersen lab at Scripps Research	SEARCH Alliance San Diego with Michael Quigley et al
EPI_ISL_483165	USA/CA-ALSR-0475-SAN/2020	2020-04-02	North America/USA/Calfornia	UC San Diego Center for Advanced Laboratory Medicine	Andersen lab at Scripps Research	SEARCH Alliance San Diego with David Pride et al
EPI_ISL_483364	USA/CA-ALSR-0797-SAN/2020	2020-04-02	North America/USA/Calfornia	UC San Diego Center for Advanced Laboratory Medicine	Andersen lab at Scripps Research	SEARCH Alliance San Diego with David Pride et al
EPI_ISL_694060	USA/AZ-TG274698/2020	2020-04-06	North America/USA/Arizona	AZ SPHL, Arizona Department of Health Services	TGen North	Jolene Bowers et al
EPI_ISL_730138	USA/CA-ALSR-4782/2020	2020-04-06	North America/USA/Calfornia	Scripps Medical Laboratory	Andersen lab at Scripps Research	SEARCH Alliance San Diego with Michael Quigley et al
EPI_ISL_483357	USA/CA-ALSR-0787-SAN/2020	2020-04-07	North America/USA/Calfornia	UC San Diego Center for Advanced Laboratory Medicine	Andersen lab at Scripps Research	SEARCH Alliance San Diego with David Pride et al
EPI_ISL_483350	USA/CA-ALSR-0774-SAN/2020	2020-04-09	North America/USA/Calfornia	UC San Diego Center for Advanced Laboratory Medicine	Andersen lab at Scripps Research	SEARCH Alliance San Diego with David Pride et al
EPI_ISL_695810	USA/AZ-TG640903/2020	2020-04-13	North America/USA/Arizona	Sonora Quest Laboratories, Laboratory Sciences of Arizona	TGen North	Jolene Bowers et al
EPI_ISL_458258	USA/CA-SR0376/2020	2020-04-13	North America/USA/Calfornia	Scripps Medical Laboratory	Andersen lab at Scripps Research	SEARCH Alliance San Diego with Michael Quigley et al
EPI_ISL_467963	USA/CA-SR0434/2020	2020-04-14	North America/USA/Calfornia	San Diego County Public Health Laboratory	Andersen lab at Scripps Research	SEARCH Alliance San Diego with Michael Quigley et al
EPI_ISL_486209	USA/CA-CZB-1916/2020	2020-04-22	North America/USA/Calfornia	Orange County Public Health Laboratory	Chan-Zuckerberg Biohub	CZB Cliahub Consortium et al
EPI_ISL_494387	USA/CA-ALSR-1142/2020	2020-04-28	North America/USA/Calfornia	San Diego County Public Health Laboratory	Andersen lab at Scripps Research	SEARCH Alliance San Diego with Tracy Basler et al
EPI_ISL_730067	USA/CT-Yale-605/2020	2020-05-05	North America/USA/Connecticut	Yale Clinical Virology Laboratory	Grubaugh Lab - Yale School of Public Health	Joseph Fauver et al
EPI_ISL_513791	USA/CA-CZB-2341/2020	2020-05-12	North America/USA/Calfornia	Orange County Public Health Laboratory	Chan-Zuckerberg Biohub	CZB Cliahub Consortium et al
EPI_ISL_513792	USA/CA-CZB-2342/2020	2020-05-12	North America/USA/Calfornia	Orange County Public Health Laboratory	Chan-Zuckerberg Biohub	CZB Cliahub Consortium et al
EPI_ISL_672259	USA/CA-CZB-10211/2020	2020-05-13	North America/USA/Calfornia	The Ashley Laboratory, Stanford University	Chan-Zuckerberg Biohub	CZB Cliahub Consortium et al
EPI_ISL_672263	USA/CA-CZB-10221/2020	2020-05-13	North America/USA/Calfornia	The Ashley Laboratory, Stanford University	Chan-Zuckerberg Biohub	CZB Cliahub Consortium et al
EPI_ISL_672194	USA/CA-CZB-10029/2020	2020-05-15	North America/USA/Calfornia	The Ashley Laboratory, Stanford University	Chan-Zuckerberg Biohub	CZB Cliahub Consortium et al
EPI_ISL_672270	USA/CA-CZB-10242/2020	2020-05-16	North America/USA/Calfornia	The Ashley Laboratory, Stanford University	Chan-Zuckerberg Biohub	CZB Cliahub Consortium et al
EPI_ISL_672268	USA/CA-CZB-10234/2020	2020-05-17	North America/USA/Calfornia	The Ashley Laboratory, Stanford University	Chan-Zuckerberg Biohub	CZB Cliahub Consortium et al
EPI_ISL_672269	USA/CA-CZB-10236/2020	2020-05-17	North America/USA/Calfornia	The Ashley Laboratory, Stanford University	Chan-Zuckerberg Biohub	CZB Cliahub Consortium et al
EPI_ISL_672272	USA/CA-CZB-10251/2020	2020-05-19	North America/USA/Calfornia	The Ashley Laboratory, Stanford University	Chan-Zuckerberg Biohub	CZB Cliahub Consortium et al
EPI_ISL_672273	USA/CA-CZB-10252/2020	2020-05-19	North America/USA/Calfornia	The Ashley Laboratory, Stanford University	Chan-Zuckerberg Biohub	CZB Cliahub Consortium et al
EPI_ISL_513827	USA/CA-CZB-2398/2020	2020-05-19	North America/USA/Calfornia	Orange County Public Health Laboratory	Chan-Zuckerberg Biohub	CZB Cliahub Consortium et al
EPI_ISL_467976	USA/CA-SR0453/2020	2020-05-19	North America/USA/Calfornia	Rady's Childrens Hospital	Andersen lab at Scripps Research	SEARCH Alliance San Diego et al
EPI_ISL_513830	USA/CA-CZB-2403/2020	2020-05-20	North America/USA/Calfornia	Orange County Public Health Laboratory	Chan-Zuckerberg Biohub	CZB Cliahub Consortium et al
EPI_ISL_513832	USA/CA-CZB-2408/2020	2020-05-21	North America/USA/Calfornia	Orange County Public Health Laboratory	Chan-Zuckerberg Biohub	CZB Cliahub Consortium et al
EPI_ISL_730339	USA/CA-ALSR-5082/2020	2020-05-24	North America/USA/Calfornia	San Diego County Public Health Laboratory	Andersen lab at Scripps Research	SEARCH Alliance San Diego with Tracy Basler et al
EPI_ISL_513729	USA/CA-CZB-2179/2020	2020-05-26	North America/USA/Calfornia	Orange County Public Health Lab	Chan-Zuckerberg Biohub	CZB Cliahub Consortium et al
EPI_ISL_513736	USA/CA-CZB-2187/2020	2020-05-26	North America/USA/Calfornia	Orange County Public Health Lab	Chan-Zuckerberg Biohub	CZB Cliahub Consortium et al
EPI_ISL_513738	USA/CA-CZB-2189/2020	2020-05-26	North America/USA/Calfornia	Orange County Public Health Lab	Chan-Zuckerberg Biohub	CZB Cliahub Consortium et al
EPI_ISL_513739	USA/CA-CZB-2190/2020	2020-05-26	North America/USA/Calfornia	Orange County Public Health Lab	Chan-Zuckerberg Biohub	CZB Cliahub Consortium et al
EPI_ISL_513740	USA/CA-CZB-2191/2020	2020-05-26	North America/USA/Calfornia	Orange County Public Health Lab	Chan-Zuckerberg Biohub	CZB Cliahub Consortium et al
EPI_ISL_513749	USA/CA-CZB-2200/2020	2020-05-27	North America/USA/Calfornia	Orange County Public Health Lab	Chan-Zuckerberg Biohub	CZB Cliahub Consortium et al
EPI_ISL_635984	USA/CA-ALSR-3369/2020	2020-05-28	North America/USA/Calfornia	San Diego County Public Health Laboratory	Andersen lab at Scripps Research	SEARCH Alliance San Diego with Tracy Basler et al
EPI_ISL_513762	USA/CA-CZB-2214/2020	2020-05-28	North America/USA/Calfornia	Orange County Public Health Lab	Chan-Zuckerberg Biohub	CZB Cliahub Consortium et al
EPI_ISL_648852	USA/CA-ALSR-4149/2020	2020-06-24	North America/USA/Calfornia	San Diego County Public Health Laboratory	Andersen lab at Scripps Research	SEARCH Alliance San Diego with Tracy Basler et al
EPI_ISL_515926	USA/CA-CDPH035/2020	2020-06-25	North America/USA/Calfornia	California Department of Public Health	California Department of Public Health	CDPH IDLB COVIDNet et al
EPI_ISL_636245	USA/CA-ALSR-3855/2020	2020-06-29	North America/USA/Calfornia	San Diego County Public Health Laboratory	Andersen lab at Scripps Research	SEARCH Alliance San Diego with Tracy Basler et al
EPI_ISL_672213	USA/CA-CZB-10099/2020	2020-06-29	North America/USA/Calfornia	The Ashley Laboratory, Stanford University	Chan-Zuckerberg Biohub	CZB Cliahub Consortium et al
EPI_ISL_672224	USA/CA-CZB-10130/2020	2020-06-29	North America/USA/Calfornia	The Ashley Laboratory, Stanford University	Chan-Zuckerberg Biohub	CZB Cliahub Consortium et al
EPI_ISL_501116	USA/WA-UW-12706/2020	2020-06-29	North America/USA/Washington	University of Washington Virology Lab	University of Washington Virology Lab	Pavitra Roychoudhury et al
EPI_ISL_755042	USA/CA-CDPH072/2020	2020-07-01	North America/USA/Calfornia	California Department of Public Health	California Department of Public Health	CDPH IDLB COVIDNet et al
EPI_ISL_738656	USA/CA-CZB-14377/2020	2020-07-07	North America/USA/Calfornia	Alameda County Public Health Lab	Chan-Zuckerberg Biohub	CZB Cliahub Consortium et al
EPI_ISL_739648	USA/CA-CZB-14378/2020	2020-07-07	North America/USA/Calfornia	Alameda County Public Health Lab	Chan-Zuckerberg Biohub	CZB Cliahub Consortium et al
EPI_ISL_500593	Ireland/CO-NVRL-71IRL17107/2020	2020-07-09	Europe/Ireland/Cork	National Virus Reference Laboratory	National Virus Reference Laboratory	Michael Carr et al
EPI_ISL_672274	USA/CA-CZB-10253/2020	2020-07-09	North America/USA/Calfornia	The Ashley Laboratory, Stanford University	Chan-Zuckerberg Biohub	CZB Cliahub Consortium et al
EPI_ISL_548297	USA/CA-CZB-3359/2020	2020-07-15	North America/USA/Calfornia	Orange County Public Health Laboratory	Chan-Zuckerberg Biohub	CZB Cliahub Consortium et al
EPI_ISL_605306	USA/UT-UPHL-2009630/2020	2020-07-19	North America/USA/Utah	Utah Public Health Laboratory	Utah Public Health Laboratory	Erin L. Young et al
EPI_ISL_528505	USA/AK-PHL1815/2020	2020-07-21	North America/USA/Alaska	Alaska State Virology Laboratory	Alaska State Virology Laboratory	Chen J et al with Pathogenomics group Dagdag R et al
EPI_ISL_672077	USA/CA-CZB-12959/2020	2020-07-21	North America/USA/Calfornia	San Francisco Public Health Laboratory	Chan-Zuckerberg Biohub	CZB Cliahub Consortium et al
EPI_ISL_548488	USA/CA-CZB-3741/2020	2020-07-24	North America/USA/Calfornia	Orange County Public Health Laboratory	Chan-Zuckerberg Biohub	CZB Cliahub Consortium et al
EPI_ISL_548485	USA/CA-CZB-3746/2020	2020-07-24	North America/USA/Calfornia	Orange County Public Health Laboratory	Chan-Zuckerberg Biohub	CZB Cliahub Consortium et al
EPI_ISL_548462	USA/CA-CZB-3747/2020	2020-07-24	North America/USA/Calfornia	Orange County Public Health Laboratory	Chan-Zuckerberg Biohub	CZB Cliahub Consortium et al
EPI_ISL_548378	USA/CA-CZB-3851/2020	2020-07-24	North America/USA/Calfornia	Orange County Public Health Laboratory	Chan-Zuckerberg Biohub	CZB Cliahub Consortium et al
EPI_ISL_548381	USA/CA-CZB-3748/2020	2020-07-27	North America/USA/Calfornia	Orange County Public Health Laboratory	Chan-Zuckerberg Biohub	CZB Cliahub Consortium et al
EPI_ISL_745605	USA/UT-UPHL-2012998648/2020	2020-07-27	North America/USA/Utah	Ginkgo Bioworks Clinical Laboratory	Utah Public Health Laboratory	Erin L. Young et al
EPI_ISL_526068	USA/OR-OHSU-1913/2020	2020-07-28	North America/USA/Oregon	OHSU Lab Services Molecular Microbiology Lab	Oregon SARS-CoV-2 Genome Sequencing Center	Brendan L. O'Connell et al
EPI_ISL_583101	USA/CA-CZB-10858/2020	2020-07-30	North America/USA/Calfornia	Humboldt County Public Health Laboratory	Chan-Zuckerberg Biohub	CZB Cliahub Consortium et al
EPI_ISL_667094	USA/OR-OHSU-2025/2020	2020-07-31	North America/USA/Oregon	OHSU Lab Services Molecular Microbiology Lab	Oregon SARS-CoV-2 Genome Sequencing Center	Brendan L. O'Connell et al
EPI_ISL_667095	USA/OR-OHSU-2027/2020	2020-07-31	North America/USA/Oregon	OHSU Lab Services Molecular Microbiology Lab	Oregon SARS-CoV-2 Genome Sequencing Center	Brendan L. O'Connell et al
EPI_ISL_667096	USA/OR-OHSU-2029/2020	2020-07-31	North America/USA/Oregon	OHSU Lab Services Molecular Microbiology Lab	Oregon SARS-CoV-2 Genome Sequencing Center	Brendan L. O'Connell et al
EPI_ISL_667097	USA/OR-OHSU-2031/2020	2020-07-31	North America/USA/Oregon	OHSU Lab Services Molecular Microbiology Lab	Oregon SARS-CoV-2 Genome Sequencing Center	Brendan L. O'Connell et al
EPI_ISL_667113	USA/OR-OHSU-2087/2020	2020-08-03	North America/USA/Oregon	OHSU Lab Services Molecular Microbiology Lab	Oregon SARS-CoV-2 Genome Sequencing Center	Brendan L. O'Connell et al
EPI_ISL_548580	USA/CA-CZB-4063/2020	2020-08-04	North America/USA/Calfornia	Orange County Public Health Laboratory	Chan-Zuckerberg Biohub	CZB Cliahub Consortium et al
EPI_ISL_548591	USA/CA-CZB-4082/2020	2020-08-11	North America/USA/Calfornia	Orange County Public Health Laboratory	Chan-Zuckerberg Biohub	CZB Cliahub Consortium et al
EPI_ISL_538235	USA/NM-UNM-00412/2020	2020-08-11	North America/USA/New Mexico	TriCore Reference Laboratories	Center for Global Health, University of New Mexico Health Sciences Center	Daryl Domman et al
EPI_ISL_693658	USA/MO-WUSTL-C1/2020	2020-08-14	North America/USA/Missouri	Washington University in St. Louis	Washington University in St. Louis	David Wang et al
EPI_ISL_582976	USA/CA-CZB-6715/2020	2020-08-18	North America/USA/Calfornia	Orange County Public Health Lab	Chan-Zuckerberg Biohub	CZB Cliahub Consortium et al
EPI_ISL_542041	USA/NMDOH-2020305740/2020	2020-08-21	North America/USA/New Mexico	New Mexico Department of Health Scientific Laboratory	New Mexico Department of Health Scientific Laboratory	Ellie Johnson et al
EPI_ISL_542042	USA/NMDOH-2020305741/2020	2020-08-21	North America/USA/New Mexico	New Mexico Department of Health Scientific Laboratory	New Mexico Department of Health Scientific Laboratory	Ellie Johnson et al
EPI_ISL_542043	USA/NMDOH-2020305742/2020	2020-08-21	North America/USA/New Mexico	New Mexico Department of Health Scientific Laboratory	New Mexico Department of Health Scientific Laboratory	Ellie Johnson et al
EPI_ISL_542044	USA/NMDOH-2020305743/2020	2020-08-21	North America/USA/New Mexico	New Mexico Department of Health Scientific Laboratory	New Mexico Department of Health Scientific Laboratory	Ellie Johnson et al
EPI_ISL_542045	USA/NMDOH-2020305745/2020	2020-08-21	North America/USA/New Mexico	New Mexico Department of Health Scientific Laboratory	New Mexico Department of Health Scientific Laboratory	Ellie Johnson et al
EPI_ISL_542046	USA/NMDOH-2020305746/2020	2020-08-21	North America/USA/New Mexico	New Mexico Department of Health Scientific Laboratory	New Mexico Department of Health Scientific Laboratory	Ellie Johnson et al
EPI_ISL_542047	USA/NMDOH-2020305747/2020	2020-08-21	North America/USA/New Mexico	New Mexico Department of Health Scientific Laboratory	New Mexico Department of Health Scientific Laboratory	Ellie Johnson et al
EPI_ISL_542048	USA/NMDOH-2020305749/2020	2020-08-21	North America/USA/New Mexico	New Mexico Department of Health Scientific Laboratory	New Mexico Department of Health Scientific Laboratory	Ellie Johnson et al
EPI_ISL_542049	USA/NMDOH-2020305750/2020	2020-08-21	North America/USA/New Mexico	New Mexico Department of Health Scientific Laboratory	New Mexico Department of Health Scientific Laboratory	Ellie Johnson et al
EPI_ISL_542050	USA/NMDOH-2020305755/2020	2020-08-21	North America/USA/New Mexico	New Mexico Department of Health Scientific Laboratory	New Mexico Department of Health Scientific Laboratory	Ellie Johnson et al
EPI_ISL_542051	USA/NMDOH-2020305762/2020	2020-08-21	North America/USA/New Mexico	New Mexico Department of Health Scientific Laboratory	New Mexico Department of Health Scientific Laboratory	Ellie Johnson et al
EPI_ISL_542052	USA/NMDOH-2020305763/2020	2020-08-21	North America/USA/New Mexico	New Mexico Department of Health Scientific Laboratory	New Mexico Department of Health Scientific Laboratory	Ellie Johnson et al
EPI_ISL_542053	USA/NMDOH-2020305764/2020	2020-08-21	North America/USA/New Mexico	New Mexico Department of Health Scientific Laboratory	New Mexico Department of Health Scientific Laboratory	Ellie Johnson et al
EPI_ISL_542054	USA/NMDOH-2020305771/2020	2020-08-21	North America/USA/New Mexico	New Mexico Department of Health Scientific Laboratory	New Mexico Department of Health Scientific Laboratory	Ellie Johnson et al
EPI_ISL_542055	USA/NMDOH-2020305799/2020	2020-08-21	North America/USA/New Mexico	New Mexico Department of Health Scientific Laboratory	New Mexico Department of Health Scientific Laboratory	Ellie Johnson et al
EPI_ISL_542056	USA/NMDOH-2020305802/2020	2020-08-21	North America/USA/New Mexico	New Mexico Department of Health Scientific Laboratory	New Mexico Department of Health Scientific Laboratory	Ellie Johnson et al
EPI_ISL_542057	USA/NMDOH-2020305804/2020	2020-08-21	North America/USA/New Mexico	New Mexico Department of Health Scientific Laboratory	New Mexico Department of Health Scientific Laboratory	Ellie Johnson et al
EPI_ISL_542058	USA/NMDOH-2020305805/2020	2020-08-21	North America/USA/New Mexico	New Mexico Department of Health Scientific Laboratory	New Mexico Department of Health Scientific Laboratory	Ellie Johnson et al
EPI_ISL_542059	USA/NMDOH-2020305813/2020	2020-08-21	North America/USA/New Mexico	New Mexico Department of Health Scientific Laboratory	New Mexico Department of Health Scientific Laboratory	Ellie Johnson et al
EPI_ISL_542060	USA/NMDOH-2020305819/2020	2020-08-21	North America/USA/New Mexico	New Mexico Department of Health Scientific Laboratory	New Mexico Department of Health Scientific Laboratory	Ellie Johnson et al
EPI_ISL_542061	USA/NMDOH-2020305829/2020	2020-08-21	North America/USA/New Mexico	New Mexico Department of Health Scientific Laboratory	New Mexico Department of Health Scientific Laboratory	Ellie Johnson et al
EPI_ISL_602180	USA/NM-DOH-2020308468/2020	2020-08-24	North America/USA/New Mexico	New Mexico Department of Health Scientific Laboratory	New Mexico Department of Health Scientific Laboratory	Ellie Johnson et al
EPI_ISL_602182	USA/NM-DOH-2020308494/2020	2020-08-24	North America/USA/New Mexico	New Mexico Department of Health Scientific Laboratory	New Mexico Department of Health Scientific Laboratory	Ellie Johnson et al
EPI_ISL_667282	USA/OR-OHSU-2687/2020	2020-08-25	North America/USA/Oregon	OHSU Lab Services Molecular Microbiology Lab	Oregon SARS-CoV-2 Genome Sequencing Center	Brendan L. O'Connell et al
EPI_ISL_667283	USA/OR-OHSU-2689/2020	2020-08-25	North America/USA/Oregon	OHSU Lab Services Molecular Microbiology Lab	Oregon SARS-CoV-2 Genome Sequencing Center	Brendan L. O'Connell et al
EPI_ISL_530159	USA/WA-S2802/2020	2020-08-25	North America/USA/Washington	Seattle Flu Study	Seattle Flu Study	Deborah A. Nickerson et al
EPI_ISL_574287	USA/NM-DOH-2020315301/2020	2020-08-27	North America/USA/New Mexico	New Mexico Department of Health Scientific Laboratory	New Mexico Department of Health Scientific Laboratory	Ellie Johnson et al
EPI_ISL_574289	USA/NM-DOH-2020315508/2020	2020-08-27	North America/USA/New Mexico	New Mexico Department of Health Scientific Laboratory	New Mexico Department of Health Scientific Laboratory	Ellie Johnson et al
EPI_ISL_574290	USA/NM-DOH-2020315509/2020	2020-08-27	North America/USA/New Mexico	New Mexico Department of Health Scientific Laboratory	New Mexico Department of Health Scientific Laboratory	Ellie Johnson et al
EPI_ISL_732721	USA/NM-DOH-2020316600/2020	2020-08-27	North America/USA/New Mexico	New Mexico Department of Health Scientific Laboratory	New Mexico Department of Health Scientific Laboratory	Ellie Johnson et al
EPI_ISL_732722	USA/NM-DOH-2020316601/2020	2020-08-27	North America/USA/New Mexico	New Mexico Department of Health Scientific Laboratory	New Mexico Department of Health Scientific Laboratory	Ellie Johnson et al
EPI_ISL_542087	USA/NMDOH-2020323515/2020	2020-08-31	North America/USA/New Mexico	New Mexico Department of Health Scientific Laboratory	New Mexico Department of Health Scientific Laboratory	Ellie Johnson et al
EPI_ISL_542089	USA/NMDOH-2020323679/2020	2020-09-01	North America/USA/New Mexico	New Mexico Department of Health Scientific Laboratory	New Mexico Department of Health Scientific Laboratory	Ellie Johnson et al
EPI_ISL_542090	USA/NMDOH-2020323686/2020	2020-09-01	North America/USA/New Mexico	New Mexico Department of Health Scientific Laboratory	New Mexico Department of Health Scientific Laboratory	Ellie Johnson et al
EPI_ISL_575324	USA/NM-DOH-2020329070/2020	2020-09-02	North America/USA/New Mexico	Molecular Biology, New Mexico Department of Health Scientific Laboratory	Molecular Biology, New Mexico Department of Health Scientific Laboratory	Johnson et al
EPI_ISL_575311	USA/NM-DOH-2020327510/2020	2020-09-03	North America/USA/New Mexico	Molecular Biology, New Mexico Department of Health Scientific Laboratory	Molecular Biology, New Mexico Department of Health Scientific Laboratory	Johnson et al
EPI_ISL_569648	USA/NM-NMDOH-2020327510/2020	2020-09-03	North America/USA/New Mexico	New Mexico Department of Health Scientific Laboratory	New Mexico Department of Health Scientific Laboratory	Ellie Johnson et al
EPI_ISL_644585	USA/NM-NMDOH-2020330017/2020	2020-09-03	North America/USA/New Mexico	New Mexico Department of Health Scientific Laboratory	New Mexico Department of Health Scientific Laboratory	Ellie Johnson et al
EPI_ISL_710149	USA/CO-CDPHE-2009053319/2020	2020-09-04	North America/USA/Colorado	Colorado Department of Public Health and Environment	Colorado Department of Puplic Health and Environment	Laura Bankers et al
EPI_ISL_569661	USA/NM-NMDOH-2020329070/2020	2020-09-04	North America/USA/New Mexico	New Mexico Department of Health Scientific Laboratory	New Mexico Department of Health Scientific Laboratory	Ellie Johnson et al
EPI_ISL_644600	USA/NM-NMDOH-2020329989/2020	2020-09-04	North America/USA/New Mexico	New Mexico Department of Health Scientific Laboratory	New Mexico Department of Health Scientific Laboratory	Ellie Johnson et al
EPI_ISL_644605	USA/NM-NMDOH-2020330165/2020	2020-09-05	North America/USA/New Mexico	New Mexico Department of Health Scientific Laboratory	New Mexico Department of Health Scientific Laboratory	Ellie Johnson et al
EPI_ISL_549227	USA/FL-BPHL-1445/2020	2020-09-08	North America/USA/Florida	Florida Bureau of Public Health Laboratories	Florida Bureau of Public Health Laboratories	Sarah Schmedes et al
EPI_ISL_568657	USA/FL-BPHL-1559/2020	2020-09-09	North America/USA/Florida	Florida Bureau of Public Health Laboratories	Florida Bureau of Public Health Laboratories	Sarah Schmedes et al
EPI_ISL_614063	USA/VA-DCLS-1915/2020	2020-10-05	North America/USA/Virginia	Virginia DCLS	Virginia DCLS	Virginia DCLS et al
EPI_ISL_661060	USA/MN-GMF-30871/2020	2020-11-02	North America/USA/Minnesota	Gundersen Molecular Diagnostics Laboratory	Kabara Cancer Research Institute	Craig S. Richmond et al
EPI_ISL_661059	USA/WI-GMF-30863/2020	2020-11-02	North America/USA/Wisconsin	Gundersen Molecular Diagnostics Laboratory	Kabara Cancer Research Institute	Craig S. Richmond et al
EPI_ISL_661061	USA/WI-GMF-30874/2020	2020-11-02	North America/USA/Wisconsin	Gundersen Molecular Diagnostics Laboratory	Kabara Cancer Research Institute	Craig S. Richmond et al
EPI_ISL_661079	USA/MN-GMF-31256/2020	2020-11-03	North America/USA/Minnesota	Gundersen Molecular Diagnostics Laboratory	Kabara Cancer Research Institute	Craig S. Richmond et al
EPI_ISL_661081	USA/WI-GMF-31262/2020	2020-11-04	North America/USA/Wisconsin	Gundersen Molecular Diagnostics Laboratory	Kabara Cancer Research Institute	Craig S. Richmond et al
EPI_ISL_661094	USA/WI-GMF-31490/2020	2020-11-04	North America/USA/Wisconsin	Gundersen Molecular Diagnostics Laboratory	Kabara Cancer Research Institute	Craig S. Richmond et al
EPI_ISL_661095	USA/WI-GMF-31492/2020	2020-11-04	North America/USA/Wisconsin	Gundersen Molecular Diagnostics Laboratory	Kabara Cancer Research Institute	Craig S. Richmond et al
EPI_ISL_661163	USA/WI-GMF-32685/2020	2020-11-09	North America/USA/Wisconsin	Gundersen Molecular Diagnostics Laboratory	Kabara Cancer Research Institute	Craig S. Richmond et al
EPI_ISL_753492	USA/CA-CHLA-PLM65511564/2020	2020-11-30	North America/USA/Calfornia	Clinical virology Laboratory, Children's Hospital Los Angeles	Center for Personalized Medicine, Children's Hospital Los Angeles	Gai et al et al
EPI_ISL_755207	USA/CA-SEARCH-5396/2020	2020-12-03	North America/USA/Calfornia	UCSD EXCITE lab	Andersen lab at Scripps Research	SEARCH Alliance San Diego et al
EPI_ISL_751814	USA/NM-DOH-2020616319/2020	2020-12-12	North America/USA/New Mexico	New Mexico Department of Health Scientific Laboratory	New Mexico Department of Health Scientific Laboratory	D'eldra Malone et al
EPI_ISL_751820	USA/NM-DOH-2020616528/2020	2020-12-12	North America/USA/New Mexico	New Mexico Department of Health Scientific Laboratory	New Mexico Department of Health Scientific Laboratory	D'eldra Malone et al
EPI_ISL_751833	USA/NM-DOH-2020616992/2020	2020-12-12	North America/USA/New Mexico	New Mexico Department of Health Scientific Laboratory	New Mexico Department of Health Scientific Laboratory	D'eldra Malone et al
EPI_ISL_751834	USA/NM-DOH-2020616994/2020	2020-12-12	North America/USA/New Mexico	New Mexico Department of Health Scientific Laboratory	New Mexico Department of Health Scientific Laboratory	D'eldra Malone et al
EPI_ISL_751840	USA/NM-DOH-2020617070/2020	2020-12-12	North America/USA/New Mexico	New Mexico Department of Health Scientific Laboratory	New Mexico Department of Health Scientific Laboratory	D'eldra Malone et al
EPI_ISL_755187	USA/CA-SEARCH-5375/2020	2020-12-17	North America/USA/Calfornia	UCSD EXCITE lab	Andersen lab at Scripps Research	SEARCH Alliance San Diego et al
EPI_ISL_756265	USA/WY-WPHL-20170298/2020	2020-12-23	North America/USA/Wyoming	Wyoming Public Health Laboratory	Wyoming Public Health Laboratory	Noah Hull et al
EPI_ISL_402125	Wuhan/Hu-1/2019	2019-12-26	Asia/China/Hubei	National Institute for Communicable Disease Control and Prevention (ICDC) Chinese Center for Disease Control and Prevention (China CDC)	National Institute for Communicable Disease Control and Prevention (ICDC) Chinese Center for Disease Control and Prevention (China CDC)	Zhang et al
EPI_ISL_406798	Wuhan/WH01/2019	2019-12-26	Asia/China/Hubei	General Hospital of Central Theater Command of People's Liberation Army of China	BGI & Institute of Microbiology, Chinese Academy of Sciences & Shandong First Medical University & Shandong Academy of Medical Sciences & General Hospital of Central Theater Command of People's Liberation Army of China	Weijun Chen et al
